# Integration of polygenic and gut metagenomic risk prediction for common diseases

**DOI:** 10.1101/2023.07.30.23293396

**Authors:** Yang Liu, Scott Ritchie, Shu Mei Teo, Matti Olavi Ruuskanen, Oleg Kambur, Qiyun Zhu, Jon Sanders, Yoshiki Vazquez-Baeza, Karin Verspoor, Pekka Jousilahti, Leo Lahti, Teemu Niiranen, Veikko Salomaa, Aki Havulinna, Rob Knight, Guillaume Méric, Michael Inouye

## Abstract

Multi-omics has opened new avenues for non-invasive risk profiling and early detection of complex diseases. Both polygenic risk scores (PRSs) and the human microbiome have shown promise in improving risk assessment of various common diseases. Here, in a prospective population-based cohort (FINRISK 2002; n=5,676) with ∼18 years of e-health record follow-up, we assess the incremental and combined value of PRSs and gut metagenomic sequencing as compared to conventional risk factors for predicting incident coronary artery disease (CAD), type 2 diabetes (T2D), Alzheimer’s disease (AD) and prostate cancer. We found that PRSs improved predictive capacity over conventional risk factors for all diseases (ΔC-indices between 0.010 – 0.027). In sex-stratified analyses, gut metagenomics improved predictive capacity over baseline age for CAD, T2D and prostate cancer; however, improvement over all conventional risk factors was only observed for T2D (ΔC-index 0.004) and prostate cancer (ΔC-index 0.005). Integrated risk models of PRSs, gut metagenomic scores and conventional risk factors achieved the highest predictive performance for all diseases studied as compared to models based on conventional risk factors alone. We make our integrated risk models available for the wider research community. This study demonstrates that integrated PRS and gut metagenomic risk models improve the predictive value over conventional risk factors for common chronic diseases.
