## Supplementary Table for "Integration of polygenic and gut metagenomic risk prediction for common diseases"

### Sheet: Supplementary Table 1
Supplementary Table 1. Sex-stratified Cox models of PRS, gut microbiome score and conventional risk factors for incident CAD.
	Model	Variable	beta	P value	HR (95% CI)
	Age	Baseline age per s.d.	0.858725	6.79e-40	2.36 (2.08-2.68)
	PRS	PRS per s.d.	0.447215	7.56e-16	1.56 (1.40-1.74)
	Gut microbiome score	Gut microbiome score per s.d.	0.247052	2.29e-07	1.28 (1.17-1.41)
	Age+PRS	PRS per s.d.	0.544573	3.33e-22	1.72 (1.54-1.92)
	Age+PRS	Baseline age per s.d.	0.936897	2.65e-45	2.55 (2.24-2.91)
	Age+Gut microbiome score	Gut microbiome score per s.d.	0.110319	0.0297	1.12 (1.01-1.23)
	Age+Gut microbiome score	Baseline age per s.d.	0.834694	1.09e-36	2.30 (2.02-2.62)
	Age+PRS+Gut microbiome score	PRS per s.d.	0.540889	6.41e-22	1.72 (1.54-1.92)
	Age+PRS+Gut microbiome score	Gut microbiome score per s.d.	0.0931014	0.0629	1.10 (1.00-1.21)
	Age+PRS+Gut microbiome score	Baseline age per s.d.	0.915334	4.75e-42	2.50 (2.19-2.85)
	Conventional risk factors	Baseline age per s.d.	0.820408	2.74e-27	2.27 (1.96-2.64)
	Conventional risk factors	BMI per s.d.	-0.00529495	0.933	0.99 (0.88-1.13)
	Conventional risk factors	Systolic BP per s.d.	0.152013	0.0054	1.16 (1.05-1.30)
	Conventional risk factors	Total cholesterol per s.d.	0.190453	0.000171	1.21 (1.10-1.34)
	Conventional risk factors	HDL per s.d.	-0.278436	8.91e-05	0.76 (0.66-0.87)
	Conventional risk factors	Smoking (yes/no)	0.544921	1.48e-05	1.72 (1.35-2.21)
	Conventional risk factors	Exercise (yes/no)	-0.289355	0.0622	0.75 (0.55-1.01)
	Conventional risk factors	Prevalent diabetes (yes/no)	0.983454	3.12e-06	2.67 (1.77-4.04)
	Conventional risk factors	Family history (yes/no)	0.612411	6.07e-08	1.84 (1.48-2.30)
	Conventional risk factors+PRS+Gut microbiome score	PRS per s.d.	0.51613	4.39e-19	1.68 (1.50-1.88)
	Conventional risk factors+PRS+Gut microbiome score	Gut microbiome score per s.d.	0.0528967	0.301	1.05 (0.95-1.17)
	Conventional risk factors+PRS+Gut microbiome score	Baseline age per s.d.	0.927148	2.87e-32	2.53 (2.17-2.95)
	Conventional risk factors+PRS+Gut microbiome score	BMI per s.d.	0.0108451	0.863	1.01 (0.89-1.14)
	Conventional risk factors+PRS+Gut microbiome score	Systolic BP per s.d.	0.0994516	0.0648	1.10 (0.99-1.23)
	Conventional risk factors+PRS+Gut microbiome score	Total cholesterol per s.d.	0.149152	0.00481	1.16 (1.05-1.29)
	Conventional risk factors+PRS+Gut microbiome score	HDL per s.d.	-0.266332	0.000204	0.77 (0.67-0.88)
	Conventional risk factors+PRS+Gut microbiome score	Smoking (yes/no)	0.555858	1.02e-05	1.74 (1.36-2.23)
	Conventional risk factors+PRS+Gut microbiome score	Exercise (yes/no)	-0.308352	0.047	0.73 (0.54-1.00)
	Conventional risk factors+PRS+Gut microbiome score	Prevalent diabetes (yes/no)	1.05854	5.14e-07	2.88 (1.91-4.36)
	Conventional risk factors+PRS+Gut microbiome score	Family history (yes/no)	0.528626	3.24e-06	1.70 (1.36-2.12)

### Sheet: Supplementary Table 2
Supplementary Table 2. Sex-stratified Cox models of PRS, gut microbiome score and conventional risk factors for incident T2D.
	Model	Variable	beta	P value	HR (95% CI)
	Age	Baseline age per s.d.	0.435871	6.78e-23	1.55 (1.42-1.69)
	PRS	PRS per s.d.	0.434871	4.91e-23	1.54 (1.42-1.68)
	Gut microbiome score	Gut microbiome score per s.d.	0.33782	7.45e-20	1.40 (1.30-1.51)
	Age+PRS	PRS per s.d.	0.451456	4.07e-25	1.57 (1.44-1.71)
	Age+PRS	Baseline age per s.d.	0.459049	7.54e-25	1.58 (1.45-1.73)
	Age+Gut microbiome score	Gut microbiome score per s.d.	0.340494	4.04e-20	1.41 (1.31-1.51)
	Age+Gut microbiome score	Baseline age per s.d.	0.439959	4.4e-23	1.55 (1.42-1.69)
	Age+PRS+Gut microbiome score	PRS per s.d.	0.441961	1.24e-23	1.56 (1.43-1.70)
	Age+PRS+Gut microbiome score	Gut microbiome score per s.d.	0.323815	1.83e-18	1.38 (1.29-1.49)
	Age+PRS+Gut microbiome score	Baseline age per s.d.	0.461971	6.7e-25	1.59 (1.45-1.73)
	Conventional risk factors	Baseline age per s.d.	0.261297	4.4e-07	1.30 (1.17-1.44)
	Conventional risk factors	BMI per s.d.	0.609617	1.27e-49	1.84 (1.70-1.99)
	Conventional risk factors	Systolic BP per s.d.	0.117959	0.00759	1.13 (1.03-1.23)
	Conventional risk factors	Total cholesterol per s.d.	-0.0392114	0.365	0.96 (0.88-1.05)
	Conventional risk factors	HDL per s.d.	-0.210136	0.000297	0.81 (0.72-0.91)
	Conventional risk factors	Triglyceride per s.d.	0.158985	1.12e-07	1.17 (1.11-1.24)
	Conventional risk factors	Smoking (yes/no)	0.263688	0.0081	1.30 (1.07-1.58)
	Conventional risk factors	Exercise (yes/no)	-0.195696	0.113	0.82 (0.65-1.05)
	Conventional risk factors	Family history (yes/no)	0.55661	6.18e-11	1.74 (1.48-2.06)
	Conventional risk factors+PRS+Gut microbiome score	PRS per s.d.	0.345363	1.38e-14	1.41 (1.29-1.54)
	Conventional risk factors+PRS+Gut microbiome score	Gut microbiome score per s.d.	0.172043	2.11e-05	1.19 (1.10-1.29)
	Conventional risk factors+PRS+Gut microbiome score	Baseline age per s.d.	0.316926	1.1e-09	1.37 (1.24-1.52)
	Conventional risk factors+PRS+Gut microbiome score	BMI per s.d.	0.564598	3.87e-41	1.76 (1.62-1.91)
	Conventional risk factors+PRS+Gut microbiome score	Systolic BP per s.d.	0.0808186	0.0666	1.08 (0.99-1.18)
	Conventional risk factors+PRS+Gut microbiome score	Total cholesterol per s.d.	-0.0367768	0.398	0.96 (0.89-1.05)
	Conventional risk factors+PRS+Gut microbiome score	HDL per s.d.	-0.222146	0.000163	0.80 (0.71-0.90)
	Conventional risk factors+PRS+Gut microbiome score	Triglyceride per s.d.	0.138093	6.5e-06	1.15 (1.08-1.22)
	Conventional risk factors+PRS+Gut microbiome score	Smoking (yes/no)	0.228074	0.0228	1.26 (1.03-1.53)
	Conventional risk factors+PRS+Gut microbiome score	Exercise (yes/no)	-0.167499	0.175	0.85 (0.66-1.08)
	Conventional risk factors+PRS+Gut microbiome score	Family history (yes/no)	0.477667	2.26e-08	1.61 (1.36-1.91)

### Sheet: Supplementary Table 3
Supplementary Table 3. Sex-stratified Cox models of PRS, gut microbiome score and conventional risk factors for incident AD.
	Model	Variable	beta	P value	HR (95% CI)
	Age	Baseline age per s.d.	2.07304	7.09e-85	7.95 (6.46-9.79)
	PRS	PRS per s.d.	0.512318	1.88e-22	1.67 (1.51-1.85)
	Gut microbiome score	Gut microbiome score per s.d.	0.295505	2.09e-07	1.34 (1.20-1.50)
	Age+PRS	PRS per s.d.	0.643172	1.19e-32	1.90 (1.71-2.12)
	Age+PRS	Baseline age per s.d.	2.19803	5.36e-88	9.01 (7.25-11.19)
	Age+Gut microbiome score	Gut microbiome score per s.d.	-0.0624852	0.304	0.94 (0.83-1.06)
	Age+Gut microbiome score	Baseline age per s.d.	2.09333	1.38e-83	8.11 (6.56-10.03)
	Age+PRS+Gut microbiome score	PRS per s.d.	0.644526	9.76e-33	1.91 (1.71-2.12)
	Age+PRS+Gut microbiome score	Gut microbiome score per s.d.	-0.0717452	0.241	0.93 (0.83-1.05)
	Age+PRS+Gut microbiome score	Baseline age per s.d.	2.22315	1.33e-86	9.24 (7.41-11.52)
	Conventional risk factors	Baseline age per s.d.	2.15636	6.16e-76	8.64 (6.87-10.86)
	Conventional risk factors	BMI per s.d.	0.0768341	0.265	1.08 (0.94-1.24)
	Conventional risk factors	Systolic BP per s.d.	-0.07608	0.266	0.93 (0.81-1.06)
	Conventional risk factors	Diastolic BP per s.d.	-0.0594048	0.441	0.94 (0.81-1.10)
	Conventional risk factors	Total cholesterol per s.d.	0.053462	0.385	1.05 (0.94-1.19)
	Conventional risk factors	HDL per s.d.	0.00526063	0.939	1.01 (0.88-1.15)
	Conventional risk factors	Alcohol consumption per s.d.	0.06419	0.317	1.07 (0.94-1.21)
	Conventional risk factors	Smoking (yes/no)	0.390292	0.0229	1.48 (1.06-2.07)
	Conventional risk factors	Exercise (yes/no)	-0.147503	0.387	0.86 (0.62-1.21)
	Conventional risk factors	Prevalent T2D (yes/no)	0.251056	0.321	1.29 (0.78-2.11)
	Conventional risk factors	Prevalent stroke (yes/no)	0.0271542	0.926	1.03 (0.58-1.82)
	Conventional risk factors	Prevalent psychiatric disorders (yes/no)	0.723634	0.0168	2.06 (1.14-3.73)
	Conventional risk factors+PRS+Gut microbiome score	PRS per s.d.	0.655539	3.85e-32	1.93 (1.73-2.15)
	Conventional risk factors+PRS+Gut microbiome score	Gut microbiome score per s.d.	-0.0605015	0.324	0.94 (0.83-1.06)
	Conventional risk factors+PRS+Gut microbiome score	Baseline age per s.d.	2.30893	1.74e-78	10.06 (7.91-12.81)
	Conventional risk factors+PRS+Gut microbiome score	BMI per s.d.	0.0687342	0.311	1.07 (0.94-1.22)
	Conventional risk factors+PRS+Gut microbiome score	Systolic BP per s.d.	-0.0684066	0.323	0.93 (0.82-1.07)
	Conventional risk factors+PRS+Gut microbiome score	Diastolic BP per s.d.	-0.0175663	0.819	0.98 (0.85-1.14)
	Conventional risk factors+PRS+Gut microbiome score	Total cholesterol per s.d.	-0.0455925	0.48	0.96 (0.84-1.08)
	Conventional risk factors+PRS+Gut microbiome score	HDL per s.d.	0.0716876	0.314	1.07 (0.93-1.24)
	Conventional risk factors+PRS+Gut microbiome score	Alcohol consumption per s.d.	0.0464207	0.47	1.05 (0.92-1.19)
	Conventional risk factors+PRS+Gut microbiome score	Smoking (yes/no)	0.386516	0.0233	1.47 (1.05-2.06)
	Conventional risk factors+PRS+Gut microbiome score	Exercise (yes/no)	-0.157772	0.352	0.85 (0.61-1.19)
	Conventional risk factors+PRS+Gut microbiome score	Prevalent T2D (yes/no)	0.156305	0.538	1.17 (0.71-1.92)
	Conventional risk factors+PRS+Gut microbiome score	Prevalent stroke (yes/no)	0.0310764	0.914	1.03 (0.59-1.82)
	Conventional risk factors+PRS+Gut microbiome score	Prevalent psychiatric disorders (yes/no)	0.82639	0.00612	2.29 (1.27-4.13)

### Sheet: Supplementary Table 4
Supplementary Table 4. Sex-stratified Cox models of PRS, gut microbiome score and conventional risk factors for incident prostate cancer.
	Model	Variable	beta	pval	HR (95% CI)
	Age	Baseline age per s.d.	1.10085	3.26e-23	3.01 (2.42-3.74)
	PRS	PRS per s.d.	0.524089	2.54e-10	1.69 (1.44-1.99)
	Gut microbiome score	Gut microbiome score per s.d.	0.407683	1.66e-06	1.50 (1.27-1.78)
	Age+PRS	PRS per s.d.	0.545498	5.39e-11	1.73 (1.47-2.03)
	Age+PRS	Baseline age per s.d.	1.11841	8.05e-24	3.06 (2.46-3.80)
	Age+Gut microbiome score	Gut microbiome score per s.d.	0.199136	0.0231	1.22 (1.03-1.45)
	Age+Gut microbiome score	Baseline age per s.d.	1.05787	1.01e-20	2.88 (2.31-3.60)
	Age+PRS+Gut microbiome score	PRS per s.d.	0.53529	9.66e-11	1.71 (1.45-2.01)
	Age+PRS+Gut microbiome score	Gut microbiome score per s.d.	0.173887	0.0435	1.19 (1.01-1.41)
	Age+PRS+Gut microbiome score	Baseline age per s.d.	1.07563	2.91e-21	2.93 (2.35-3.66)
	Conventional risk factors	Baseline age per s.d.	1.0848	1.68e-21	2.96 (2.37-3.70)
	Conventional risk factors	BMI per s.d.	-0.06806	0.447	0.93 (0.78-1.11)
	Conventional risk factors	Alcohol consumption per s.d.	0.127298	0.105	1.14 (0.97-1.32)
	Conventional risk factors	Smoking (yes/no)	-0.410639	0.0864	0.66 (0.41-1.06)
	Conventional risk factors	Exercise (yes/no)	-0.00960268	0.962	0.99 (0.66-1.48)
	Conventional risk factors	Family history (yes/no)	0.13264	0.436	1.14 (0.82-1.59)
	Conventional risk factors+PRS+Gut microbiome score	PRS per s.d.	0.53998	1.05e-10	1.72 (1.46-2.02)
	Conventional risk factors+PRS+Gut microbiome score	Gut microbiome score per s.d.	0.176066	0.0411	1.19 (1.01-1.41)
	Conventional risk factors+PRS+Gut microbiome score	Baseline age per s.d.	1.06323	5.19e-20	2.90 (2.31-3.64)
	Conventional risk factors+PRS+Gut microbiome score	BMI per s.d.	-0.0672185	0.457	0.93 (0.78-1.12)
	Conventional risk factors+PRS+Gut microbiome score	Alcohol consumption per s.d.	0.129227	0.0924	1.14 (0.98-1.32)
	Conventional risk factors+PRS+Gut microbiome score	Smoking (yes/no)	-0.421466	0.0778	0.66 (0.41-1.05)
	Conventional risk factors+PRS+Gut microbiome score	Exercise (yes/no)	0.0181707	0.928	1.02 (0.69-1.51)
	Conventional risk factors+PRS+Gut microbiome score	Family history (yes/no)	0.146027	0.392	1.16 (0.83-1.62)

### Sheet: Supplementary Table 5
Supplementary Table 5. Sex-stratified Cox models of PRS, gut microbiome score and conventional risk factors for incident CAD in subanalysis of individuals who were not taking antihypertensives or lipid-lowering medication at baseline.
	Model	Variable	beta	P value	HR (95% CI)
	Age	Baseline age per s.d.	0.878023	5.34e-34	2.41 (2.09-2.77)
	PRS	PRS per s.d.	0.512336	1.19e-15	1.67 (1.47-1.89)
	Gut microbiome score	Gut microbiome score per s.d.	0.254372	7.45e-06	1.29 (1.15-1.44)
	Age+PRS	PRS per s.d.	0.606161	5.06e-21	1.83 (1.62-2.08)
	Age+PRS	Baseline age per s.d.	0.961964	1.16e-38	2.62 (2.26-3.03)
	Age+Gut microbiome score	Gut microbiome score per s.d.	0.109807	0.0676	1.12 (0.99-1.26)
	Age+Gut microbiome score	Baseline age per s.d.	0.854715	2.37e-31	2.35 (2.04-2.71)
	Age+PRS+Gut microbiome score	PRS per s.d.	0.600974	1.13e-20	1.82 (1.61-2.07)
	Age+PRS+Gut microbiome score	Gut microbiome score per s.d.	0.0768889	0.192	1.08 (0.96-1.21)
	Age+PRS+Gut microbiome score	Baseline age per s.d.	0.943828	4.53e-36	2.57 (2.22-2.98)
	Conventional risk factors	Baseline age per s.d.	0.841382	2.89e-23	2.32 (1.96-2.74)
	Conventional risk factors	BMI per s.d.	0.00652596	0.929	1.01 (0.87-1.16)
	Conventional risk factors	Systolic BP per s.d.	0.122555	0.0485	1.13 (1.00-1.28)
	Conventional risk factors	Total cholesterol per s.d.	0.230724	2.86e-05	1.26 (1.13-1.40)
	Conventional risk factors	HDL per s.d.	-0.190164	0.0169	0.83 (0.71-0.97)
	Conventional risk factors	Smoking (yes/no)	0.589602	3.06e-05	1.80 (1.37-2.38)
	Conventional risk factors	Exercise (yes/no)	-0.326728	0.0662	0.72 (0.51-1.02)
	Conventional risk factors	Prevalent diabetes (yes/no)	1.02678	0.0011	2.79 (1.51-5.17)
	Conventional risk factors	Family history (yes/no)	0.600033	5.98e-06	1.82 (1.41-2.36)
	Conventional risk factors+PRS+Gut microbiome score	PRS per s.d.	0.573097	3.05e-18	1.77 (1.56-2.02)
	Conventional risk factors+PRS+Gut microbiome score	Gut microbiome score per s.d.	0.0460074	0.454	1.05 (0.93-1.18)
	Conventional risk factors+PRS+Gut microbiome score	Baseline age per s.d.	0.969104	5.29e-28	2.64 (2.22-3.13)
	Conventional risk factors+PRS+Gut microbiome score	BMI per s.d.	0.0366161	0.613	1.04 (0.90-1.20)
	Conventional risk factors+PRS+Gut microbiome score	Systolic BP per s.d.	0.0610896	0.323	1.06 (0.94-1.20)
	Conventional risk factors+PRS+Gut microbiome score	Total cholesterol per s.d.	0.188435	0.00138	1.21 (1.08-1.36)
	Conventional risk factors+PRS+Gut microbiome score	HDL per s.d.	-0.179867	0.0265	0.84 (0.71-0.98)
	Conventional risk factors+PRS+Gut microbiome score	Smoking (yes/no)	0.630148	9.23e-06	1.88 (1.42-2.48)
	Conventional risk factors+PRS+Gut microbiome score	Exercise (yes/no)	-0.323075	0.0691	0.72 (0.51-1.03)
	Conventional risk factors+PRS+Gut microbiome score	Prevalent diabetes (yes/no)	1.09148	0.000558	2.98 (1.60-5.54)
	Conventional risk factors+PRS+Gut microbiome score	Family history (yes/no)	0.505152	0.000149	1.66 (1.28-2.15)

### Sheet: Supplementary Table 6
Supplementary Table 6. Sex-stratified Cox models of PRS, gut microbiome score and conventional risk factors for incident T2D in subanalysis including NMR-based glucose as an additional risk factor.
	Model	Variable	beta	P value	HR (95% CI)
	Age	Baseline age per s.d.	0.43624	7.41e-21	1.55 (1.41-1.69)
	PRS	PRS per s.d.	0.439356	2.63e-21	1.55 (1.42-1.70)
	Gut microbiome score	Gut microbiome score per s.d.	0.320498	2.31e-16	1.38 (1.28-1.49)
	Age+PRS	PRS per s.d.	0.454097	4.23e-23	1.57 (1.44-1.72)
	Age+PRS	Baseline age per s.d.	0.459207	1.61e-22	1.58 (1.44-1.74)
	Age+Gut microbiome score	Gut microbiome score per s.d.	0.319362	4.6e-16	1.38 (1.27-1.49)
	Age+Gut microbiome score	Baseline age per s.d.	0.434476	1.26e-20	1.54 (1.41-1.69)
	Age+PRS+Gut microbiome score	PRS per s.d.	0.442067	1.24e-21	1.56 (1.42-1.70)
	Age+PRS+Gut microbiome score	Gut microbiome score per s.d.	0.300382	1.97e-14	1.35 (1.25-1.46)
	Age+PRS+Gut microbiome score	Baseline age per s.d.	0.456868	3.17e-22	1.58 (1.44-1.73)
	Conventional risk factors	Baseline age per s.d.	0.209859	0.00014	1.23 (1.11-1.37)
	Conventional risk factors	BMI per s.d.	0.551844	4.64e-37	1.74 (1.59-1.89)
	Conventional risk factors	Systolic BP per s.d.	0.0766556	0.104	1.08 (0.98-1.18)
	Conventional risk factors	Total cholesterol per s.d.	-0.0457803	0.314	0.96 (0.87-1.04)
	Conventional risk factors	HDL per s.d.	-0.265629	2.23e-05	0.77 (0.68-0.87)
	Conventional risk factors	Triglyceride per s.d.	0.0898866	0.00552	1.09 (1.03-1.17)
	Conventional risk factors	Glucose per s.d.	0.33044	5.97e-21	1.39 (1.30-1.49)
	Conventional risk factors	Smoking (yes/no)	0.259884	0.0138	1.30 (1.05-1.59)
	Conventional risk factors	Exercise (yes/no)	-0.273008	0.0364	0.76 (0.59-0.98)
	Conventional risk factors	Family history (yes/no)	0.465005	2.71e-07	1.59 (1.33-1.90)
	Conventional risk factors+PRS+Gut microbiome score	PRS per s.d.	0.333329	3.43e-12	1.40 (1.27-1.53)
	Conventional risk factors+PRS+Gut microbiome score	Gut microbiome score per s.d.	0.139569	0.00107	1.15 (1.06-1.25)
	Conventional risk factors+PRS+Gut microbiome score	Baseline age per s.d.	0.260237	2.89e-06	1.30 (1.16-1.45)
	Conventional risk factors+PRS+Gut microbiome score	BMI per s.d.	0.515758	7.08e-31	1.67 (1.53-1.83)
	Conventional risk factors+PRS+Gut microbiome score	Systolic BP per s.d.	0.0378425	0.422	1.04 (0.95-1.14)
	Conventional risk factors+PRS+Gut microbiome score	Total cholesterol per s.d.	-0.0462049	0.313	0.95 (0.87-1.04)
	Conventional risk factors+PRS+Gut microbiome score	HDL per s.d.	-0.268388	2.25e-05	0.76 (0.68-0.87)
	Conventional risk factors+PRS+Gut microbiome score	Triglyceride per s.d.	0.0745234	0.0235	1.08 (1.01-1.15)
	Conventional risk factors+PRS+Gut microbiome score	Glucose per s.d.	0.318653	1.36e-18	1.38 (1.28-1.48)
	Conventional risk factors+PRS+Gut microbiome score	Smoking (yes/no)	0.226991	0.033	1.25 (1.02-1.55)
	Conventional risk factors+PRS+Gut microbiome score	Exercise (yes/no)	-0.239814	0.0664	0.79 (0.61-1.02)
	Conventional risk factors+PRS+Gut microbiome score	Family history (yes/no)	0.398186	1.07e-05	1.49 (1.25-1.78)

### Sheet: Supplementary Table 7
Supplementary Table 7. Sex-stratified Cox models of PRS, gut microbiome score and conventional risk factors for incident AD in subanalysis of individuals aged 60 years and above at baseline.
	Model	Variable	beta	P value	HR (95% CI)
	Age	Baseline age per s.d.	0.472306	8.84e-13	1.60 (1.41-1.83)
	PRS	PRS per s.d.	0.57776	2.09e-21	1.78 (1.58-2.01)
	Gut microbiome score	Gut microbiome score per s.d.	-0.00899069	0.895	0.99 (0.87-1.13)
	Age+PRS	PRS per s.d.	0.616198	1.55e-23	1.85 (1.64-2.09)
	Age+PRS	Baseline age per s.d.	0.521875	1.32e-14	1.69 (1.48-1.92)
	Age+Gut microbiome score	Gut microbiome score per s.d.	-0.0309145	0.65	0.97 (0.85-1.11)
	Age+Gut microbiome score	Baseline age per s.d.	0.473799	8.07e-13	1.61 (1.41-1.83)
	Age+PRS+Gut microbiome score	PRS per s.d.	0.616329	1.54e-23	1.85 (1.64-2.09)
	Age+PRS+Gut microbiome score	Gut microbiome score per s.d.	-0.0323537	0.634	0.97 (0.85-1.11)
	Age+PRS+Gut microbiome score	Baseline age per s.d.	0.522552	1.25e-14	1.69 (1.48-1.93)
	Conventional risk factors	Baseline age per s.d.	0.500004	2.27e-13	1.65 (1.44-1.88)
	Conventional risk factors	BMI per s.d.	0.0275616	0.716	1.03 (0.89-1.19)
	Conventional risk factors	Systolic BP per s.d.	-0.111915	0.166	0.89 (0.76-1.05)
	Conventional risk factors	Diastolic BP per s.d.	-0.0730479	0.368	0.93 (0.79-1.09)
	Conventional risk factors	Total cholesterol per s.d.	0.0923132	0.18	1.10 (0.96-1.26)
	Conventional risk factors	HDL per s.d.	-0.00873576	0.914	0.99 (0.85-1.16)
	Conventional risk factors	Alcohol consumption per s.d.	0.106533	0.0959	1.11 (0.98-1.26)
	Conventional risk factors	Smoking (yes/no)	0.318904	0.126	1.38 (0.91-2.07)
	Conventional risk factors	Exercise (yes/no)	-0.0286866	0.878	0.97 (0.67-1.40)
	Conventional risk factors	Prevalent T2D (yes/no)	0.265299	0.34	1.30 (0.76-2.25)
	Conventional risk factors	Prevalent stroke (yes/no)	-0.0342796	0.915	0.97 (0.51-1.82)
	Conventional risk factors	Prevalent psychiatric disorders (yes/no)	0.911579	0.0099	2.49 (1.24-4.97)
	Conventional risk factors+PRS+Gut microbiome score	PRS per s.d.	0.62869	8.33e-23	1.88 (1.65-2.13)
	Conventional risk factors+PRS+Gut microbiome score	Gut microbiome score per s.d.	-0.0482482	0.483	0.95 (0.83-1.09)
	Conventional risk factors+PRS+Gut microbiome score	Baseline age per s.d.	0.549317	4.09e-15	1.73 (1.51-1.99)
	Conventional risk factors+PRS+Gut microbiome score	BMI per s.d.	0.0119793	0.872	1.01 (0.87-1.17)
	Conventional risk factors+PRS+Gut microbiome score	Systolic BP per s.d.	-0.0952997	0.244	0.91 (0.77-1.07)
	Conventional risk factors+PRS+Gut microbiome score	Diastolic BP per s.d.	-0.0390207	0.63	0.96 (0.82-1.13)
	Conventional risk factors+PRS+Gut microbiome score	Total cholesterol per s.d.	0.000555928	0.994	1.00 (0.87-1.15)
	Conventional risk factors+PRS+Gut microbiome score	HDL per s.d.	0.0498463	0.552	1.05 (0.89-1.24)
	Conventional risk factors+PRS+Gut microbiome score	Alcohol consumption per s.d.	0.110346	0.0903	1.12 (0.98-1.27)
	Conventional risk factors+PRS+Gut microbiome score	Smoking (yes/no)	0.28605	0.17	1.33 (0.88-2.00)
	Conventional risk factors+PRS+Gut microbiome score	Exercise (yes/no)	-0.0170522	0.926	0.98 (0.68-1.41)
	Conventional risk factors+PRS+Gut microbiome score	Prevalent T2D (yes/no)	0.170636	0.54	1.19 (0.69-2.05)
	Conventional risk factors+PRS+Gut microbiome score	Prevalent stroke (yes/no)	-0.0248092	0.938	0.98 (0.52-1.82)
	Conventional risk factors+PRS+Gut microbiome score	Prevalent psychiatric disorders (yes/no)	1.0951	0.00182	2.99 (1.50-5.95)
